# Molecular Epidemiology, Risk Factors and Clinical Outcomes of Carbapenem- and Polymyxin-Resistant Gram-negative Bacterial Infections in Pregnant Women and Infants: A Systematic Review

**DOI:** 10.1101/2020.12.25.20248852

**Authors:** John Osei Sekyere, Melese Abate Reta

**Author notes:** Tweet: *“Clonal outbreaks of carbapenem- & colistin-resistant bacteria are common in neonatal intensive care units, causing very high mortalities. However, effective antibiotic therapy and infection control can prevent these deaths”.

## Abstract

**Background:** Carbapenems and polymyxins are last-resort antibiotics used to treat multidrug-resistant bacterial infections. However, resistance is increasing, even in vulnerable groups such as pregnant women and infants, for whom therapeutic options are limited.

**Method:** Using a diversity of databases, the literature was searched for studies investigating carbapenem and polymyxin resistance in pregnant women and infants (< 5 years).

**Result:** A final set of 73 manuscripts were used. In almost all countries, carbapenem/polymyxin-resistant *Klebsiella pneumoniae, Escherichia coli*, and *Acinetobacter baumannii* infect and/or colonizes neonates and pregnant women, causing periodic outbreaks with very high infant mortalities. Plasmid-borne *bla*_NDM_, *bla*_KPC_, *bla*_OXA-48_, *bla*_IMP,_ *bla*_VIM_ and *bla*_GES-5_ and ompK35/36 downregulation in clonal strains accelerate the horizontal and vertical transmission of carbapenem resistance in these pathogens. High prevalence of carbapenem/polymyxin resistance and carbapenemases were present in India, China, Pakistan, Thailand, Taiwan, Turkey, Egypt, Italy, USA, South Africa, Algeria, Ghana, and Madagascar. Factors such as antibiotic therapy, prolonged hospitalization, invasive procedures, mother/infant colonization, mechanical ventilation, low-birth weight and preterm state placed infants at high risk of carbapenem/polymyxin-resistant infections. Infant mortalities ranged from 0.2% to 36.8% in different countries.

**Conclusion:** Use of polymyxins to treat carbapenem-resistant infections is selecting for resistance to both agents, restricting therapeutic options for infected infants and pregnant women. However, appropriate infection control and antibiotic therapy can contain outbreaks and clear these infections. Antibiotic stewardship, periodic rectal and vaginal screening, and strict infection control practices in neonatal ICUs are necessary to forestall future outbreaks and deaths.

**Highlights:**

- Carbapenems & polymyxins are last-resort antibiotics used for multidrug-resistant infections
- Resistance to these two agents are reported in infants & pregnant women
- *K. pneumoniae, E. coli*, and *A. baumannii* are the most common pathogens
- Carbapenem & polymyxin resistance cause outbreaks with high infant mortalities
- Appropriate treatment & infection control can outbreaks & save lives
