## Supplemental Table 2 for "Molecular Epidemiology, Risk Factors and Clinical Outcomes of Carbapenem- and Polymyxin-Resistant Gram-negative Bacterial Infections in Pregnant Women and Infants: A Systematic Review"

### Sheet: CR_GNB_Pre_Women
Epidemiology, resistance mechanisms, clinical outcomes, and risk factors of carbapenem-resistant Gram-Negative bacteria in pregnant women
Year	Country	Sample size (Number of patients)	Prevalence (total GNB isolates)	Prevalence (%)	DST performed (n)	Phenotypic DST Method/s	Molecular DST Method/s	Genotypic method/s used	GNB Species/clone	GNB species	Resistance rate (carbapenem-resistant)(n)	Carbapenem-Resistance rate(%)	Carbapenem-Resistance mechanism/s (n)	Age	Trimester period	diagnosis(infection or colonised)	Clinical history	Previous and current medications	Clinical outcome	Mortality rate(%)	Risk factors	References
NR	Kenya	1020	121	11.9	121	Disc diffusion method	ND	ND	E.coli (85), Klebsiella spp (17), Pseudomonas spp (6), proteus spp (6),Citrobacter sp (5), Enterobacter sp (2)	E.coli (85), Klebsiella sp (17), Pseudomonas sp (6), proteus sp (6),Citrobacter sp (5), Enterobacter sp (2)	1/121	0.83	ND	16-45years	0-40wks	Colonisation	NR	NR	NR	NR	NR	(Ayoyi et al., 2017)
2015	USA	1	1	100	1	Disk diffusion method	PCR	rep-PCR & MLST	K. pneumoniae ST258 (1)	K. pneumoniae (1)	1/1	100	blaKPC (1)	27yrs	NR	Infection	Fever, rigors, nausea, vomiting, dysuria, and flank pain, recurrent urinary tract infec- tions	Cephalexin, ni- trofurantoin & Trimethoprim-sulfamethoxazole	NR	NR	Travel history	(Khatri et al., 2015)
2016	Algeria	414	19	4.6	19	Disc diffusion method	PCR	rep-PCR & MLST	E.coli ST833 (3), E.coli ST638 (1), K.pneumoniae ST610 (1), K.pneumoniae ST1878 (10), K.pneumoniae ST13 (4)	E. coli (4), K.pneumoniae (15)	19/19	100	blaOXA-48 (19)	NR	NR	Colonisation	NR	NR	NR	NR	Previous hospital admission	(Mairi et al., 2019)
2016	USA	100	2	2	2	Etest method	PCR	ND	K. pneumoniae (2)	K. pneumoniae(2)	2/2	100	blaKPC (2)	NR	NR	Colonisation	NR	NR	NR	NR	Hospitalized in the previous six months	(Rawstron et al., 2018)
2013-2014	Madagascar	356	66	18.5	66	Etest method	PCR	ND	E. coli (46), Klebsiella spp(11), E. cloacae (5), Citrobacter freundii (3), Morganella morganii (1)	E. coli (46), Klebsiella spp(11), E. cloacae (5), Citrobacter freundii (3), Morganella morganii (1)	11/66	16.7	blaNDM-1(11)	23-32yrs	NR	Colonisation	NR	NR	NR	NR	Private inside access to drinking water and living in an individual house	(Chereau et al., 2015)
2014	Italy	1	1	100	1	Disc diffusion method	PCR	PFGE	K.pneumoniae ST512(1)	K.pneumoniae(1)	1/1	100	blaKPC-3 (1)	30yr	NR	Colonisation	NR	Ampicillin& clarithromycin	0 died	0	Previous activity as a caregiver	(Bonfanti et al., 2017)
2017-2018	Mexico	NR	75	—	75	Disc diffusion method	PCR	ND	E. coli (75)	E. coli(75)	11/75	14.7	NR	NR	NR	colonization	NR	NR	NR	NR	NR	(Ballesteros-Monrreal et al., 2020)
Total		1892	285	285/1892=15.1%	285						46/285	0.161
NB: NR=not reported;
1. Ayoyi AO, Kikuvi G, Bii C, Kariuki S. Prevalence, aetiology and antibiotic sensitivity profile of asymptomatic bacteriuria isolates from pregnant women in selected antenatal clinic from Nairobi, Kenya. Pan African Medical Journal. 2017;26(1):1-12. 2. Mairi A, Touati A, Bessai SA, Boutabtoub Y, Khelifi F, Sotto A, et al. Carbapenemase-producing Enterobacteriaceae among pregnant women and newbor…

### Sheet: Prevalence & AST data
Total number of participants (pregnant women): up to 30 Sept 2020.
Country	Count of participants(n)
Algeria	414
Italy	1
Kenya	1020
Madagascare	356
Mexico	NR
United States	101
Total	1892
Country	Count of participants	Isolation rate of GNB
Algeria	414	19
Italy	1	1
Kenya	1020	121
Madagascare	356	66
Mexico	NR	75
United States	101	3
Total	1892	285
Country	Count of participants	Isolation rate of GNB	Prevalence (%)
Algeria	414	19	4.58937
Italy	1	1	100
Kenya	1020	121	11.8627
Madagascar	356	66	18.5393
Mexico	NR	75	100
United States	101	3	2.9703
Total	1892	285	15.1
Counry	Count of GNB isolates with AST data
Algeria	19
Italy	1
Kenya	121
Madagascare	66
Mexico	75
United States	3
Total	285

### Sheet: GNB spps
Carbapenem resistant-Gram-negative bacteria isolated from pregnant women: up to 30th Sept 2020.
Country	CR_GNB isolates	Count of GNB species
Algeria	E. coli	4
	K. pneumoniae	15
Italy	K. pneumoniae	1
Kenya	E.coli	85
	Klebsiella sp	17
	Pseudomonas sp	6
	Proteus sp	6
	Citrobacter sp	5
	Enterobacter sp	2
Madagascar	E. coli	46
	Klebsiella spp	11
	E. cloacae	5
	C. freundii	3
	M. morganii	1
Mexico	E. coli	75
USA	K. pneumoniae	3
Country	CR GNB species	Frequency	Isolation rate (%)
Algeria	E. coli	4	21.1
	K. pneumoniae	15	78.9
	Total	19	100
Italy	K. pneumoniae	1	100
	Total	1	100
Kenya	E. coli	85	70.2
	Klebsiella sp	17	14
	Pseudomonas sp	6	5
	Proteus sp	6	5
	Citrobacter sp	5	4.1
	Enterobacter sp	2	1.7
	Total	121	100
Madagascar	E. coli	46	69.7
	Klebsiella spp	11	16.7
	E. cloacae	5	7.6
	C. freundii	3	4.5
	M. morganii	1	1.5
	Total	66	100
Mexico	E. coli	75	100
	Total	75	100
USA	K. pneumoniae	3	100
	Total	3	100

### Sheet: CR-GNB clones
Carbapenem-resistant Gram-negative bacterial clones isolated from pregnant women: up to 30 Sept 2020
Country	CR-GNB clones	CR-GNB clones isolates(n)
Algeria	E. coli ST833	3
	E. coli ST638	1
	K. pneumoniae ST610	1
	K. pneumoniae ST1878	10
	K. pneumoniae ST13	4
Italy	K. pneumoniae ST512	1
USA	K. pneumoniae ST258	1

### Sheet: CR_rates of GNB 
Carbapenem-resistance rates of Gram-negative bacteria isolated in pregnant women: up to 30 Sept 2020.
Country	Count of isolates with AST	Count of CR-GNB species
Algeria	19	19
Italy	1	1
Kenya	121	1
Madagascar	66	11
Mexico	75	11
United States	3	3
Total	285	46
Country	Count of isolates with AST	Count of CR-GNB species	Prevalence of CR-GNB (%)
Algeria	19	19	100
Italy	1	1	100
Kenya	121	1	0.826446
Madagascar	66	11	16.6667
Mexico	75	11	14.6667
United States	3	3	100
Total	285	46	16.1

### Sheet: CR-GNB AMR genes & mortalities
Carbapenem resistance mechanisms of Gram-negative bacteria isolated in pregnant women until 30 Sept 2020.
Country	AMR genes	AMR genes detection rate (%)
Algeria	blaOXA-48	19
Italy	blaKPC-3	1
Madagascar	blaNDM-1	11
United States	blaKPC	3
Total		34
Pregnant women mortalities due to carbapenem-resistant Gram-negative bacteria: up to 30 Sept 2020.
Country	Total participants(n)	Total death of Pregnant women(n)	Death rate(%)
Algeria	414	NR
Italy	1	0	0
Kenya	1020	NR
Madagascar	356	NR
Mexico	75	NR
United States	101	NR

### Sheet: risk factors
Risk factors associated with pregnant women mortality due to carbapenem-resistant Gram-negative bacteria: up to 30 Sept 2020
Country	Risk factors	Frequency(n)
Algeria	Previous hospital admission	1
China	NR	0
Italy	Previous activity as a caregiver	1
Kenya	NR	0
Madagascar	Private inside access to drinking water and living in an individual house	1
Mexico	NR	0
United States	Travel history	1
	Hospitalized in the previous six months	1
