## Supplemental Table 3 for "Molecular Epidemiology, Risk Factors and Clinical Outcomes of Carbapenem- and Polymyxin-Resistant Gram-negative Bacterial Infections in Pregnant Women and Infants: A Systematic Review"

### Sheet: GNB_Neonates
Epidemiology, resistance mechanisms, clinical outcomes, and risk factors of polymyxin-resistant Gram-Negative bacteria in infants
Year	Country	Sample size (number of enrolled patients)	Total Number of pateints with culture positive result (n)	Isolation rate (%)	AST performed (n)	Phenotypic DST Method/s	Molecular Method/s (Antibiotic-resistance markers detected by)	Genotypic method/s used	GNB Species or clone(n)	Resistance rate (Colistin resistance)(n)	Colistin-Resistance rate (%)	GNB species (n)	Colistin resistance mechanism(s)(n)	Age	Sex	Diagnoses (Colonised or infected?)	Clinical history	Previous and current medications	Clinical outcome	Risk factors	References
2011-2014	India	13530	840	6.20843	640	Disk diffusion method	ND	ND	Acinetobacter spp (2), Klebsiella spp.(1), E coli(3), Pseudomonas spp.(1)	7/640	1.1	Acinetobacter spp (2), Klebsiella spp.(1), E coli(3), Pseudomonas spp.(1)	ND	Neonates (0-28 days)	M&F	Infected	Sepsis, Low birth weight, Preterm, gestational age (36.0wks), Born by caesarean section, Mothers received antibiotics within 7 days before delivery and few proportions received for 48hrs or more	NR	NR	Culture-positive sepsis by multidrug-resistant organisms	(Agarwal and Sankar, 2016)
2011–2015	India	2588	339	13.0989	151	Vitek-2 system	ND	ND	A baumannii(1)	1/151	0.7	A baumannii(1)	ND	Neonates (0-28 days)	M&F	Infection	Urinary tract infection in last trimester, Fever within 7 days prior to delivery, Antibiotics within 7 days prior to delivery, Antenatal steroids (in <35 wk gestation), Rupture of membranes (>18h), Meconium stained liquor, Foul smelling liquor, menigitis, necrotizing enterocolitis, systemic fungal infections	cephalosporins, meropenem, piperacillin-tazobactam, and colistin	NR	Previous hospitalization, mechanical ventilation, Antibiotic therapy, Infections, Prematurity, Perinatal asphyxia, Malformations	(Jajoo et al., 2018)
2013- 2016	India	NR	4	-	4	VITEK R-2	PCR & WGS	PFGE & MLST	K. pneumonia ST147(1)	1/4	25	K. pneumonia(1)	Overexpression of acrB, tolC, ramA, and soxS genes of the AcrAB-TolC pump system	Neonates (0-28 days)	M&F	Infection	NR	NR	NR	NR	(Naha et al., 2020)
2014-2017	Nepal	336	69	20.5357	53	Disk diffusion method	ND	ND	Klebsiella spp (2), Acinetobacter spp (1), Serratia rubidaea (1), Enterobacter spp (1)	5/53	9.4	Klebsiella spp (2), Acinetobacter spp (1), Serratia rubidaea (1), Enterobacter spp (1)	ND	Neonates (0-28 days)	M&F	Infection	Respiratory distress, tachycardia, cyanosis, hypothermia, low absolute neutrophil count (<1800/mm3), thrombocytopenia (<150,000/mm3) and raised C-reactive protein (>10 mg/dl)	NR	NR	Maternal fever (within 7 days before delivery) PROM of >18 h, Maternal antibiotics (within 7 days before delivery),preterm, low birth weight.	(Pokhrel et al., 2018)
2009-2014	Thailand	101	76	75.2475	76	Disk diffusion method	ND	ND	A. baumannii (43)	43/76	56.6	A. baumannii(43)	ND	Neonates (0-28 days)	M&F	Infection	low birth weight, Respiratory distress syndrome, Meconium aspiration syndrome, Persistent pulmonary hypertension of the newborn, Surgical case, Duration of ventilator before VAP occurred	NR	NR	Ventilation, birthweight of 1000-1499 g, caesarean section, history of cephalosporin use, and surfactant replacement	(Thatrimontrichai et al., 2016)
2016	Malaysia	NR	16	—	76	Disk diffusion method & E-test	PCR	PFGE	K. pneumoniae(7)	7/76	9.2	K. pneumoniae(7)	NR	Neonates (0-28 days)	M&F	Infection	NR	NR	NR	Gender, delivery mode	(Yap et al., 2016)
2014	China	1	1	100	1	Agar dilution method	PCR	PFGE & MLST	E. aerogenes GB68(1)	1/1	100	E. aerogenes(1)	mcr-1(1)	Pregnant woman (37yrs)	F	Infection	Cervical cerclage & Mycoplasma coinfection	Azithromycin & Amoxicillin-lavu lanic acid	NR	NR	(Zeng et al., 2016)
		16556	1345	1345/16556=8.1%	1001					65/1001	0.065
Note: ND=note done; NR=note reported; n=number; AST Antimicrobial sensitivity testing
1. Agarwal R, Sankar J. Characterisation and antimicrobial resistance of sepsis pathogens in neonates born in tertiary care centres in Delhi, India: a cohort study. The Lancet Global Health. 2016;4(10):e752-e60. 2. Jajoo M, Manchanda V, Chaurasia S, Sankar MJ, Gautam H, Agarwal R, et al. Alarming rates of antimicrobial resistance and fungal sepsis in outborn neonates in North India. PLoS One. 201…

### Sheet: Number of participants
Total number of infant participants (<5years): up to 30 September 2020.
Country	Frequency
China	1
India	16118
Malaysia	NR
Nepal	336
Thailand	101
Total	16556

### Sheet: Polymyxin-resistant GNB spp
Prevalence of polymyxin-resistant Gram-negative bacteria isolated in infants(<5years): up to 30 September 2020.
Country	Sample size	Count of GNB with AST data	Polymyxin-resistant GNB	Polymyxin resistance rate (%)
China	1	1	1	100
India	16118	795	9	1.1
Malaysia	NR	76	7	9.21053
Nepal	336	53	5	9.43396
Thailand	101	76	43	56.5789
Total	16556	1001	65	6.5
Country	Count of GNB with AST data (n)	Polymyxin-resistant GNB (n)	polymyxin resistance rate (%)
China	1	1	100
India	795	9	1.1
Malaysia	76	7	9.21053
Nepal	53	5	9.43396
Thailand	76	43	56.5789
Total	1001	65	6.5

### Sheet: PR_GNB spp
Polymyxin-resistant Gram-negative bacterial species isolated in infants(<5years): until 30 September 2020.
Country	Polymyxin-resistant GNB isolates	Count
China	E. aerogenes	1
India	K. pneumoniae	1
	A. baumannii	1
	Acinetobacter spp	2
	Klebsiella spp	1
	E. coli	3
	Pseudomonas spp.	1
Malaysia	K. pneumoniae	7
Nepal	Klebsiella spp	2
	Acinetobacter spp	1
	Serratia rubidaea	1
	Enterobacter spp	1
Thailand	A. baumannii	44
Total		65

### Sheet: PR-Mechanisms
Polymyxin resistance mechanisms of Gram-negative bacteria isolated in infants(<5years): up to 30 September 2020.
Country	AMR geneotypes	Frequency(n)
India	acrB	1
	tolC	1
	ramA	1
	soxS	1
Malaysia	NR
Nepal	ND
Thailand	ND
NB: NR=not reported; ND=Not done
Polymyxin resistance mechanisms of Gram-negative bacteria isolated in Pregnant women: up to 30 September 2020.
Country	AMR geneotypes	Frequency(n)
China	mcr-1	1

### Sheet: Resistance rate
Prevalence of polymyxin-resistant Gram-negative bacteria isolated in infants(<5years): up to 30 September 2020.
Country	Count of participants	Count of polymyxin-resistant GNB	Polymyxin resistance rate (%)
Chnia		1	100
India	16118	9	0.0558382
Malaysia	NR	7
Nepal	336	5	1.4881
Thailand	101	43	42.5743
Total	16555	65	6.5

### Sheet: Risk factors
Risk factors associated with polymxin-GNB infection/or colonization and mortality in Infants (<5years): until 30 September 2020.
Country	Risk factors	Frequency(n)
China	NR
India	Culture-positive sepsis by multidrug-resistant organisms	2
	Previous hospitalization	1
	Mechanical ventilation	2
	Antibiotic therapy	1
	Prematurity	1
	Perinatal asphyxia	1
	Malformations	1
Malaysia	Gender	1
	Delivery mode	1
Nepal	Preterm	0
	Maternal fever (within 7 days before delivery)	1
	PROM of >18 h	1
	Maternal antibiotics (within 7 days before delivery)	1
	Low birth weight	1
Thailand	Mechanical Ventilation	2
	Birthweight of 1000-1499 g	1
	Caesarean section	1
	Previous antibiotics use	2
	Surfactant replacement	1
